# Molecular and micro-architectural mapping of gray matter alterations in psychosis

**DOI:** 10.1101/2023.12.11.23299652

**Authors:** Natalia García-San-Martín, Richard AI Bethlehem, Agoston Mihalik, Jakob Seidlitz, Isaac Sebenius, Claudio Alemán-Morillo, Lena Dorfschmidt, Golia Shafiei, Víctor Ortiz-García de la Foz, Kate Merritt, Anthony David, Sarah E. Morgan, Miguel Ruiz-Veguilla, Rosa Ayesa-Arriola, Javier Vázquez-Bourgon, Aaron Alexander-Bloch, Bratislav Misic, Edward T. Bullmore, John Suckling, Benedicto Crespo-Facorro, Lifespan Brain Chart Consortium, Rafael Romero-García

**Affiliations:** Department of Medical Physiology and Biophysics, University of Seville; Seville, Spain; Department of Psychology, University of Cambridge; Cambridge, UK; Department of Psychiatry, University of Cambridge; Cambridge, UK; Department of Child and Adolescent Psychiatry and Behavioral Science, The Children’s Hospital of Philadelphia; Philadelphia, PA, USA; Lifespan Brain Institute, The Children’s Hospital of Philadelphia and Penn Medicine; Philadelphia, PA, USA; Department of Psychiatry, Perelman School of Medicine, University of Pennsylvania; Philadelphia, Pennsylvania, USA; Department of Psychiatry. Marqués de Valdecilla University Hospital, IDIVAL, School of Medicine, University of Cantabria; Santander, Spain; Division of Psychiatry, Institute of Mental Health, UCL; London, UK; Mental Health Service, Virgen del Rocío University Hospital; Seville, Spain; Instituto de Biomedicina de Sevilla (IBiS) HUVR/CSIC/University of Seville / CIBERSAM, ISCIII; Seville, Spain; Montreal Neurological Institute, McGill University; Montreal, Canada

**Author notes:** Correspondence to: Rafael Romero García, Avda. Doctor Fedriani S/N, 41009, Seville (Spain).

## Abstract

The psychosis spectrum encompasses a heterogeneous range of clinical conditions associated with abnormal brain development. Detecting patterns of atypical neuroanatomical maturation across psychiatric disorders requires an interpretable metric standardized by age-, sex- and site-effect. The molecular and micro-architectural attributes that account for these deviations in brain structure from typical neurodevelopment are still unknown. Here, we aggregate structural magnetic resonance imaging data from 38,696 healthy controls (HC) and 1,256 psychosis-related conditions, including first-degree relatives of schizophrenia (SCZ) and schizoaffective disorder (SAD) patients (*n* = 160), individuals who had psychotic experiences (*n* = 157), patients who experienced a first episode of psychosis (FEP, *n* = 352), and individuals with chronic SCZ or SAD (*n* = 587). Using a normative modeling approach, we generated centile scores for cortical gray matter (GM) phenotypes, identifying deviations in regional volumes below the expected trajectory for all conditions, with a greater impact on the clinically diagnosed ones, FEP and chronic. Additionally, we mapped 46 neurobiological features from healthy individuals (including neurotransmitters, cell types, layer thickness, microstructure, cortical expansion, and metabolism) to these abnormal centiles using a multivariate approach. Results revealed that neurobiological features were highly co-localized with centile deviations, where metabolism (e.g., cerebral metabolic rate of oxygen (CMRGlu) and cerebral blood flow (CBF)) and neurotransmitter concentrations (e.g., serotonin (5-HT) and acetylcholine (α_4_β_2_) receptors) showed the most consistent spatial overlap with abnormal GM trajectories. Taken together these findings shed light on the vulnerability factors that may underlie atypical brain maturation during different stages of psychosis.
