## Supplemental Data for "Molecular and micro-architectural mapping of gray matter alterations in psychosis"

### Sheet: PCA-CCA
	SCZ and SAD-relatives						PE						FEP						SCZ and SAD-chronic
	varx	correl	pval	pval-FDR	npcax		varx	correl	pval	pval-FDR	npcax		varx	correl	pval	pval-FDR	npcax		varx	correl	pval	pval-FDR	npcax
	0.6	0.4127	0.034	0.044	2		0.6	0.1713	0.8312	0.9191	2		0.6	0.6331	0.001	0.001	2		0.6	0.6787	0.001	0.001	2
	0.7	0.4568	0.044	0.044	3		0.7	0.1991	0.8711	0.9191	3		0.7	0.6374	0.001	0.001	3		0.7	0.7339	0.001	0.001	3
	0.8	0.5599	0.036	0.044	5		0.8	0.3264	0.9191	0.9191	5		0.8	0.6812	0.001	0.001	5		0.8	0.7442	0.001	0.001	5
	0.9	0.6549	0.03	0.044	8		0.9	0.6078	0.4246	0.9191	8		0.9	0.8036	0.001	0.001	8		0.9	0.7704	0.001	0.001	8

### Sheet: Neurobiological similarity
Row	bankssts	caudalanteriorcingulate	caudalmiddlefrontal	cuneus	entorhinal	frontalpole	fusiform	inferiorparietal	inferiortemporal	insula	isthmuscingulate	lateraloccipital	lateralorbitofrontal	lingual	medialorbitofrontal	middletemporal	paracentral	parahippocampal	parsopercularis	parsorbitalis	parstriangularis	pericalcarine	postcentral	posteriorcingulate	precentral	precuneus	rostralanteriorcingulate	rostralmiddlefrontal	superiorfrontal	superiorparietal	superiortemporal	supramarginal	temporalpole	transversetemporal
bankssts		-0.25751	0.0275427	-0.0621604	-0.28518	-0.169678	0.307131	0.430801	0.496398	-0.0290158	-0.108904	-0.0877643	-0.199568	-0.0932968	-0.133934	0.628381	-0.264601	-0.142449	-0.0494697	-0.175577	0.0317553	-0.147616	-0.0935766	-0.0935668	-0.0751539	0.222672	-0.062111	0.0769347	0.126667	0.0736982	0.375932	0.498284	-0.15827	0.0529843
caudalanteriorcingulate	-0.25751		-0.239529	-0.350013	0.307253	-0.105837	-0.268867	-0.553077	-0.202049	0.444028	0.233375	-0.529638	-0.0316151	-0.328546	0.301002	-0.0529654	-0.231632	0.0741375	-0.0538201	0.000683358	-0.221766	-0.23144	-0.324139	0.647522	-0.141812	-0.394744	0.624933	-0.149597	-0.154455	-0.684128	-0.0539953	-0.396782	0.247383	0.0254522
caudalmiddlefrontal	0.0275427	-0.239529		-0.22419	-0.242425	0.365895	-0.449576	0.421254	-0.104936	-0.511127	-0.232928	0.154955	0.00178168	-0.133215	-0.251536	-0.0331619	0.176268	-0.396423	0.506046	0.347112	0.440892	-0.162092	0.321926	-0.220182	0.655703	0.107617	-0.226067	0.573566	0.741353	0.444295	-0.44169	0.390172	-0.314196	-0.207251
cuneus	-0.0621604	-0.350013	-0.22419		-0.541175	-0.430575	-0.125298	-0.0553505	-0.426051	-0.223604	0.365192	0.506801	-0.386034	0.822975	-0.206967	-0.435736	0.325355	-0.205422	0.0258092	-0.294667	0.0207248	0.845302	0.305348	-0.0106655	-0.0534956	0.625554	-0.40369	-0.163368	-0.388662	0.303644	-0.30267	-0.232426	-0.561153	0.411889
entorhinal	-0.28518	0.307253	-0.242425	-0.541175		0.143289	0.321235	-0.358897	0.153609	0.418561	-0.114997	-0.227743	0.224217	-0.36473	-0.0572741	0.00305693	-0.168064	0.591939	-0.413908	-0.20463	-0.574193	-0.441731	-0.376928	-0.0933364	-0.059645	-0.70117	0.177181	-0.546605	-0.214534	-0.417911	0.269573	-0.265181	0.871619	-0.127599
frontalpole	-0.169678	-0.105837	0.365895	-0.430575	0.143289		-0.144308	0.401728	0.1893	-0.353134	-0.32061	0.0959996	0.24798	-0.391861	0.122795	0.17446	-0.296045	-0.176391	0.0497559	0.503051	0.159799	-0.349879	-0.0213041	-0.292708	0.0715476	-0.245344	-0.120807	0.545261	0.457894	0.206138	-0.122177	0.340493	0.0876337	-0.363309
fusiform	0.307131	-0.268867	-0.449576	-0.125298	0.321235	-0.144308		-0.0486967	0.597763	0.396445	-0.281064	-0.212589	0.103972	-0.0117153	-0.0374742	0.437867	-0.261217	0.583809	-0.516683	-0.233262	-0.394619	-0.275571	-0.423674	-0.439389	-0.350094	0.037595	0.0122802	-0.372284	-0.22772	-0.130731	0.679637	0.0734825	0.471149	-0.0957138
inferiorparietal	0.430801	-0.553077	0.421254	-0.0553505	-0.358897	0.401728	-0.0486967		0.426431	-0.641744	-0.24062	0.452455	-0.125449	-0.142557	-0.0786081	0.458482	-0.179533	-0.440294	0.121476	0.207512	0.277113	-0.134707	0.25506	-0.359337	0.0527712	0.241872	-0.290338	0.532755	0.385893	0.714503	-0.0183039	0.814833	-0.263907	-0.369876
inferiortemporal	0.496398	-0.202049	-0.104936	-0.426051	0.153609	0.1893	0.597763	0.426431		0.0504564	-0.451904	-0.182061	-0.00693977	-0.487395	0.148585	0.902795	-0.449395	0.0711273	-0.219451	0.0923896	-0.0591365	-0.515717	-0.372727	-0.379992	-0.348547	-0.0727887	0.109537	0.120037	0.181299	0.0654084	0.646423	0.520366	0.444005	-0.555354
insula	-0.0290158	0.444028	-0.511127	-0.223604	0.418561	-0.353134	0.396445	-0.641744	0.0504564		-0.1439	-0.701075	0.172768	-0.160963	0.152194	0.049396	-0.181994	0.535545	-0.299799	-0.228741	-0.354111	-0.293406	-0.475416	0.17252	-0.263591	-0.189482	0.407262	-0.439357	-0.395653	-0.747684	0.54466	-0.338171	0.431425	0.290355
isthmuscingulate	-0.108904	0.233375	-0.232928	0.365192	-0.114997	-0.32061	-0.281064	-0.24062	-0.451904	-0.1439		0.22429	-0.0355592	0.393531	0.123194	-0.409567	0.00357986	-0.0967725	-0.000177175	-0.2599	-0.153699	0.364354	-0.0803255	0.611918	-0.225471	0.0414793	0.143494	-0.261869	-0.435396	-0.164626	-0.570052	-0.45599	-0.205318	0.185917
lateraloccipital	-0.0877643	-0.529638	0.154955	0.506801	-0.227743	0.0959996	-0.212589	0.452455	-0.182061	-0.701075	0.22429		-0.313234	0.481493	-0.413287	-0.263614	0.316037	-0.261251	-0.069687	-0.180863	-0.0313181	0.503895	0.521593	-0.300731	0.22326	0.133797	-0.489342	-0.028076	-0.0257709	0.702815	-0.463539	0.115963	-0.322461	0.0064808
lateralorbitofrontal	-0.199568	-0.0316151	0.00178168	-0.386034	0.224217	0.24798	0.103972	-0.125449	-0.00693977	0.172768	-0.0355592	-0.313234		-0.338142	0.379602	-0.0854003	-0.190716	0.0568877	0.249152	0.413089	0.262534	-0.279638	-0.357167	0.083567	-0.17939	-0.337545	0.136622	0.0684991	0.0793736	-0.290227	0.0724696	-0.18007	0.245107	-0.0736535
lingual	-0.0932968	-0.328546	-0.133215	0.822975	-0.36473	-0.391861	-0.0117153	-0.142557	-0.487395	-0.160963	0.393531	0.481493	-0.338142		-0.363164	-0.535013	0.267003	0.0481071	-0.200166	-0.357126	-0.217529	0.798658	0.272125	-0.115374	0.0201901	0.472406	-0.387582	-0.301084	-0.440152	0.231818	-0.345419	-0.188039	-0.445883	0.462015
medialorbitofrontal	-0.133934	0.301002	-0.251536	-0.206967	-0.0572741	0.122795	-0.0374742	-0.0786081	0.148585	0.152194	0.123194	-0.413287	0.379602	-0.363164		0.132927	-0.438413	-0.0427423	0.21942	0.0432856	0.0504054	-0.218658	-0.397974	0.414023	-0.544316	-0.060784	0.63391	0.25416	0.0389618	-0.372768	-0.0123711	-0.0333015	0.10424	-0.353721
middletemporal	0.628381	-0.0529654	-0.0331619	-0.435736	0.00305693	0.17446	0.437867	0.458482	0.902795	0.049396	-0.409567	-0.263614	-0.0854003	-0.535013	0.132927		-0.514152	-0.102011	-0.157777	0.198311	0.0174505	-0.501778	-0.310309	-0.290891	-0.242984	0.0116121	0.108699	0.225976	0.247247	-0.00527126	0.554525	0.540502	0.279968	-0.3989
paracentral	-0.264601	-0.231632	0.176268	0.325355	-0.168064	-0.296045	-0.261217	-0.179533	-0.449395	-0.181994	0.00357986	0.316037	-0.190716	0.267003	-0.438413	-0.514152		-0.0266035	0.144345	-0.110806	0.178872	0.256518	0.631955	-0.0515559	0.617755	0.117616	-0.33055	-0.159199	0.106429	0.353284	-0.195907	-0.229529	-0.284234	0.270816
parahippocampal	-0.142449	0.0741375	-0.396423	-0.205422	0.591939	-0.176391	0.583809	-0.440294	0.0711273	0.535545	-0.0967725	-0.261251	0.0568877	0.0481071	-0.0427423	-0.102011	-0.0266035		-0.531667	-0.41847	-0.595613	-0.20876	-0.238496	-0.150893	-0.130622	-0.296497	0.112517	-0.535537	-0.362391	-0.286523	0.391511	-0.239609	0.504231	-0.00133902
parsopercularis	-0.0494697	-0.0538201	0.506046	0.0258092	-0.413908	0.0497559	-0.516683	0.121476	-0.219451	-0.299799	-0.000177175	-0.069687	0.249152	-0.200166	0.21942	-0.157777	0.144345	-0.531667		0.311255	0.762943	0.0477589	0.146084	0.327289	0.303751	0.0445924	-0.0781142	0.489325	0.400543	0.0371549	-0.307557	-0.0602256	-0.362879	-0.101337
parsorbitalis	-0.175577	0.000683358	0.347112	-0.294667	-0.20463	0.503051	-0.233262	0.207512	0.0923896	-0.228741	-0.2599	-0.180863	0.413089	-0.357126	0.0432856	0.198311	-0.110806	-0.41847	0.311255		0.665318	-0.191521	0.0308597	-0.11308	0.0557581	0.00295759	-0.201497	0.603934	0.377824	0.122415	-0.01208	0.131653	-0.11777	-0.144689
parstriangularis	0.0317553	-0.221766	0.440892	0.0207248	-0.574193	0.159799	-0.394619	0.277113	-0.0591365	-0.354111	-0.153699	-0.0313181	0.262534	-0.217529	0.0504054	0.0174505	0.178872	-0.595613	0.762943	0.665318		0.0274039	0.302136	0.0865276	0.156478	0.199859	-0.199515	0.700564	0.427735	0.29764	-0.112431	0.131058	-0.49703	-0.0823223
pericalcarine	-0.147616	-0.23144	-0.162092	0.845302	-0.441731	-0.349879	-0.275571	-0.134707	-0.515717	-0.293406	0.364354	0.503895	-0.279638	0.798658	-0.218658	-0.501778	0.256518	-0.20876	0.0477589	-0.191521	0.0274039		0.352236	0.0243096	0.0050278	0.379181	-0.415751	-0.183855	-0.400257	0.220511	-0.435803	-0.324615	-0.508756	0.395434
postcentral	-0.0935766	-0.324139	0.321926	0.305348	-0.376928	-0.0213041	-0.423674	0.25506	-0.372727	-0.475416	-0.0803255	0.521593	-0.357167	0.272125	-0.397974	-0.310309	0.631955	-0.238496	0.146084	0.0308597	0.302136	0.352236		-0.185305	0.556607	0.139364	-0.465472	0.21036	0.113696	0.624992	-0.368602	0.173716	-0.574467	0.258612
posteriorcingulate	-0.0935668	0.647522	-0.220182	-0.0106655	-0.0933364	-0.292708	-0.439389	-0.359337	-0.379992	0.17252	0.611918	-0.300731	0.083567	-0.115374	0.414023	-0.290891	-0.0515559	-0.150893	0.327289	-0.11308	0.0865276	0.0243096	-0.185305		-0.210324	-0.16472	0.496315	-0.0652764	-0.279148	-0.500448	-0.234774	-0.391622	-0.106753	0.0576731
precentral	-0.0751539	-0.141812	0.655703	-0.0534956	-0.059645	0.0715476	-0.350094	0.0527712	-0.348547	-0.263591	-0.225471	0.22326	-0.17939	0.0201901	-0.544316	-0.242984	0.617755	-0.130622	0.303751	0.0557581	0.156478	0.0050278	0.556607	-0.210324		-0.0463701	-0.445688	0.0869176	0.438036	0.285486	-0.330014	-0.013453	-0.222596	0.202118
precuneus	0.222672	-0.394744	0.107617	0.625554	-0.70117	-0.245344	0.037595	0.241872	-0.0727887	-0.189482	0.0414793	0.133797	-0.337545	0.472406	-0.060784	0.0116121	0.117616	-0.296497	0.0445924	0.00295759	0.199859	0.379181	0.139364	-0.16472	-0.0463701		-0.207614	0.256726	0.0361394	0.392689	-0.104842	0.229847	-0.609721	0.167512
rostralanteriorcingulate	-0.062111	0.624933	-0.226067	-0.40369	0.177181	-0.120807	0.0122802	-0.290338	0.109537	0.407262	0.143494	-0.489342	0.136622	-0.387582	0.63391	0.108699	-0.33055	0.112517	-0.0781142	-0.201497	-0.199515	-0.415751	-0.465472	0.496315	-0.445688	-0.207614		-0.0165455	0.0581027	-0.529872	0.0858948	-0.0328891	0.243532	-0.280237
rostralmiddlefrontal	0.0769347	-0.149597	0.573566	-0.163368	-0.546605	0.545261	-0.372284	0.532755	0.120037	-0.439357	-0.261869	-0.028076	0.0684991	-0.301084	0.25416	0.225976	-0.159199	-0.535537	0.489325	0.603934	0.700564	-0.183855	0.21036	-0.0652764	0.0869176	0.256726	-0.0165455		0.637172	0.397244	-0.213406	0.48808	-0.470494	-0.366016
superiorfrontal	0.126667	-0.154455	0.741353	-0.388662	-0.214534	0.457894	-0.22772	0.385893	0.181299	-0.395653	-0.435396	-0.0257709	0.0793736	-0.440152	0.0389618	0.247247	0.106429	-0.362391	0.400543	0.377824	0.427735	-0.400257	0.113696	-0.279148	0.438036	0.0361394	0.0581027	0.637172		0.325982	-0.125541	0.416669	-0.155436	-0.361348
superiorparietal	0.0736982	-0.684128	0.444295	0.303644	-0.417911	0.206138	-0.130731	0.714503	0.0654084	-0.747684	-0.164626	0.702815	-0.290227	0.231818	-0.372768	-0.00527126	0.353284	-0.286523	0.0371549	0.122415	0.29764	0.220511	0.624992	-0.500448	0.285486	0.392689	-0.529872	0.397244	0.325982		-0.225887	0.500027	-0.445301	-0.216393
superiortemporal	0.375932	-0.0539953	-0.44169	-0.30267	0.269573	-0.122177	0.679637	-0.0183039	0.646423	0.54466	-0.570052	-0.463539	0.0724696	-0.345419	-0.0123711	0.554525	-0.195907	0.391511	-0.307557	-0.01208	-0.112431	-0.435803	-0.368602	-0.234774	-0.330014	-0.104842	0.0858948	-0.213406	-0.125541	-0.225887		0.207246	0.475627	-0.073927
supramarginal	0.498284	-0.396782	0.390172	-0.232426	-0.265181	0.340493	0.0734825	0.814833	0.520366	-0.338171	-0.45599	0.115963	-0.18007	-0.188039	-0.0333015	0.540502	-0.229529	-0.239609	-0.0602256	0.131653	0.131058	-0.324615	0.173716	-0.391622	-0.013453	0.229847	-0.0328891	0.48808	0.416669	0.500027	0.207246		-0.166099	-0.346391
temporalpole	-0.15827	0.247383	-0.314196	-0.561153	0.871619	0.0876337	0.471149	-0.263907	0.444005	0.431425	-0.205318	-0.322461	0.245107	-0.445883	0.10424	0.279968	-0.284234	0.504231	-0.362879	-0.11777	-0.49703	-0.508756	-0.574467	-0.106753	-0.222596	-0.609721	0.243532	-0.470494	-0.155436	-0.445301	0.475627	-0.166099		-0.372891
transversetemporal	0.0529843	0.0254522	-0.207251	0.411889	-0.127599	-0.363309	-0.0957138	-0.369876	-0.555354	0.290355	0.185917	0.0064808	-0.0736535	0.462015	-0.353721	-0.3989	0.270816	-0.00133902	-0.101337	-0.144689	-0.0823223	0.395434	0.258612	0.0576731	0.202118	0.167512	-0.280237	-0.366016	-0.361348	-0.216393	-0.073927	-0.346391	-0.372891

### Sheet: Structural co-vulnerability
Row	bankssts	caudalanteriorcingulate	caudalmiddlefrontal	cuneus	entorhinal	frontalpole	fusiform	inferiorparietal	inferiortemporal	insula	isthmuscingulate	lateraloccipital	lateralorbitofrontal	lingual	medialorbitofrontal	middletemporal	paracentral	parahippocampal	parsopercularis	parsorbitalis	parstriangularis	pericalcarine	postcentral	posteriorcingulate	precentral	precuneus	rostralanteriorcingulate	rostralmiddlefrontal	superiorfrontal	superiorparietal	superiortemporal	supramarginal	temporalpole	transversetemporal
bankssts		0.58276	0.756037	-0.244695	-0.819087	-0.098781	0.775605	0.799394	0.0100016	0.132875	0.822973	0.348111	-0.478849	0.881865	0.144333	0.648786	0.682464	0.578773	0.55998	-0.230721	0.353479	-0.565422	0.637112	0.226649	0.906789	0.276245	-0.529228	0.384681	0.709297	0.643624	0.764325	0.940579	0.00460656	0.662718
caudalanteriorcingulate	0.58276		0.970669	-0.612708	-0.0112962	0.727335	0.821847	0.701259	0.817533	0.152085	0.242519	-0.249223	-0.466632	0.171488	0.835252	0.931299	0.766234	0.253555	0.806408	-0.0419902	0.746064	-0.957504	0.0677009	0.293746	0.72754	-0.0676685	0.0793057	0.139003	0.777327	0.300381	0.497262	0.496218	0.375703	0.150056
caudalmiddlefrontal	0.756037	0.970669		-0.520274	-0.245983	0.568289	0.906908	0.821784	0.656555	0.213735	0.405548	-0.058901	-0.466798	0.403302	0.731145	0.952945	0.842765	0.414103	0.840117	-0.0479678	0.736339	-0.915975	0.274453	0.352668	0.863929	0.0750026	-0.0509687	0.27205	0.857841	0.467726	0.654166	0.687475	0.35093	0.348804
cuneus	-0.244695	-0.612708	-0.520274		-0.142813	-0.348218	-0.112743	0.0463889	-0.616874	0.682246	-0.411906	0.823767	0.909776	0.192595	-0.295131	-0.287953	0.0167097	0.547445	-0.0267729	0.742565	0.0412965	0.809718	0.584812	0.571351	-0.0966576	0.810249	0.39945	0.6801	-0.00911311	0.4869	0.275361	0.0663137	0.424627	0.542992
entorhinal	-0.819087	-0.0112962	-0.245983	-0.142813		0.631276	-0.380739	-0.49642	0.565318	-0.0707225	-0.834195	-0.615306	0.247345	-0.967096	0.40664	-0.146032	-0.307394	-0.545094	-0.12846	0.239969	0.0818789	0.015699	-0.746037	-0.0856327	-0.6073	-0.401192	0.696738	-0.388729	-0.332154	-0.591112	-0.598933	-0.811974	0.246351	-0.71966
frontalpole	-0.098781	0.727335	0.568289	-0.348218	0.631276		0.467721	0.326881	0.952489	0.311946	-0.479809	-0.391004	0.0272103	-0.443433	0.963111	0.674872	0.507873	0.0370495	0.65439	0.364121	0.764641	-0.621509	-0.26229	0.398098	0.229231	-0.078962	0.681132	0.0804032	0.492898	0.0296092	0.139793	-0.0747387	0.655661	-0.180841
fusiform	0.775605	0.821847	0.906908	-0.112743	-0.380739	0.467721		0.982071	0.441782	0.576498	0.292327	0.34682	-0.105991	0.584733	0.687142	0.96177	0.986433	0.755822	0.957257	0.295492	0.864561	-0.664174	0.618999	0.683344	0.964874	0.488137	0.113548	0.651767	0.992056	0.789683	0.9025	0.846314	0.601055	0.683623
inferiorparietal	0.799394	0.701259	0.821784	0.0463889	-0.49642	0.326881	0.982071		0.272576	0.652278	0.316796	0.514287	-0.00382114	0.694254	0.569086	0.894834	0.978649	0.858623	0.924529	0.357169	0.821595	-0.524116	0.755956	0.740665	0.97644	0.623037	0.0844566	0.759866	0.983264	0.887813	0.967227	0.908936	0.604276	0.808884
inferiortemporal	0.0100016	0.817533	0.656555	-0.616874	0.565318	0.952489	0.441782	0.272576		0.0466615	-0.260235	-0.587685	-0.275189	-0.422018	0.908071	0.670461	0.432821	-0.13518	0.568348	0.0658867	0.636384	-0.791106	-0.398482	0.156123	0.23765	-0.321509	0.438257	-0.14398	0.428863	-0.121115	0.0411843	-0.0700893	0.416742	-0.316095
insula	0.132875	0.152085	0.213735	0.682246	-0.0707225	0.311946	0.576498	0.652278	0.0466615		-0.398495	0.739782	0.751054	0.287253	0.45273	0.484346	0.698043	0.865769	0.701933	0.933448	0.757688	0.138369	0.715675	0.989312	0.481575	0.917768	0.665923	0.946522	0.672569	0.826901	0.740661	0.448244	0.919525	0.742489
isthmuscingulate	0.822973	0.242519	0.405548	-0.411906	-0.834195	-0.479809	0.292327	0.316796	-0.260235	-0.398495		0.080981	-0.739616	0.745554	-0.32308	0.169567	0.14993	0.112049	0.00535146	-0.694116	-0.223875	-0.380399	0.304675	-0.336267	0.50755	-0.13853	-0.916739	-0.0998727	0.187735	0.186135	0.297626	0.630136	-0.563178	0.293742
lateraloccipital	0.348111	-0.249223	-0.058901	0.823767	-0.615306	-0.391004	0.34682	0.514287	-0.587685	0.739782	0.080981		0.60082	0.701036	-0.197402	0.103729	0.417818	0.869185	0.30459	0.58553	0.250056	0.450598	0.938313	0.687639	0.438235	0.946099	0.0797569	0.884192	0.408459	0.848489	0.714742	0.614613	0.416589	0.913136
lateralorbitofrontal	-0.478849	-0.466632	-0.466798	0.909776	0.247345	0.0272103	-0.105991	-0.00382114	-0.275189	0.751054	-0.739616	0.60082		-0.145823	0.0167661	-0.179764	0.0540597	0.431828	0.0875096	0.902719	0.234934	0.6933	0.352194	0.653125	-0.200172	0.711049	0.737581	0.616763	0.018018	0.356577	0.162775	-0.153162	0.644337	0.33433
lingual	0.881865	0.171488	0.403302	0.192595	-0.967096	-0.443433	0.584733	0.694254	-0.422018	0.287253	0.745554	0.701036	-0.145823		-0.187459	0.357234	0.532028	0.724959	0.367791	-0.0469688	0.170956	-0.112006	0.861893	0.317759	0.769011	0.556592	-0.51931	0.577419	0.551932	0.767066	0.782901	0.92694	-0.0014018	0.852893
medialorbitofrontal	0.144333	0.835252	0.731145	-0.295131	0.40664	0.963111	0.687142	0.569086	0.908071	0.45273	-0.32308	-0.197402	0.0167661	-0.187459		0.843016	0.720178	0.274089	0.832086	0.413263	0.897877	-0.694064	-0.0151631	0.553428	0.478545	0.104457	0.612487	0.282634	0.70867	0.27636	0.395977	0.194534	0.738804	0.0708844
middletemporal	0.648786	0.931299	0.952945	-0.287953	-0.146032	0.674872	0.96177	0.894834	0.670461	0.484346	0.169567	0.103729	-0.179764	0.357234	0.843016		0.946424	0.580459	0.96301	0.256394	0.905626	-0.794883	0.388308	0.60671	0.871772	0.300196	0.220041	0.490096	0.950196	0.613386	0.757526	0.680164	0.617591	0.466851
paracentral	0.682464	0.766234	0.842765	0.0167097	-0.307394	0.507873	0.986433	0.978649	0.432821	0.698043	0.14993	0.417818	0.0540597	0.532028	0.720178	0.946424		0.811985	0.983048	0.448079	0.919983	-0.571078	0.651863	0.791438	0.926623	0.587718	0.257379	0.7407	0.999207	0.833109	0.91838	0.804122	0.720569	0.71614
parahippocampal	0.578773	0.253555	0.414103	0.547445	-0.545094	0.0370495	0.755822	0.858623	-0.13518	0.865769	0.112049	0.869185	0.431828	0.724959	0.274089	0.580459	0.811985		0.733144	0.636469	0.668656	-0.0144272	0.952622	0.881973	0.777121	0.932284	0.212126	0.975317	0.804708	0.996627	0.954877	0.82076	0.674058	0.971835
parsopercularis	0.55998	0.806408	0.840117	-0.0267729	-0.12846	0.65439	0.957257	0.924529	0.568348	0.701933	0.00535146	0.30459	0.0875096	0.367791	0.832086	0.96301	0.983048	0.733144		0.499355	0.972956	-0.605698	0.527708	0.798284	0.851814	0.522294	0.393065	0.686216	0.977979	0.747475	0.838432	0.6827	0.789816	0.600361
parsorbitalis	-0.230721	-0.0419902	-0.0479678	0.742565	0.239969	0.364121	0.295492	0.357169	0.0658867	0.933448	-0.694116	0.58553	0.902719	-0.0469688	0.413263	0.256394	0.448079	0.636469	0.499355		0.630223	0.321097	0.461998	0.891698	0.150199	0.792299	0.854408	0.785535	0.413318	0.575274	0.450985	0.098008	0.90968	0.480993
parstriangularis	0.353479	0.746064	0.736339	0.0412965	0.0818789	0.764641	0.864561	0.821595	0.636384	0.757688	-0.223875	0.250056	0.234934	0.170956	0.897877	0.905626	0.919983	0.668656	0.972956	0.630223		-0.52367	0.420764	0.839992	0.709214	0.515631	0.591903	0.67005	0.906722	0.66661	0.734991	0.509576	0.891543	0.495495
pericalcarine	-0.565422	-0.957504	-0.915975	0.809718	0.015699	-0.621509	-0.664174	-0.524116	-0.791106	0.138369	-0.380399	0.450598	0.6933	-0.112006	-0.694064	-0.794883	-0.571078	-0.0144272	-0.605698	0.321097	-0.52367		0.122806	-0.00703362	-0.60315	0.32616	0.132798	0.127859	-0.590261	-0.073855	-0.296492	-0.386314	-0.10122	0.0488143
postcentral	0.637112	0.0677009	0.274453	0.584812	-0.746037	-0.26229	0.618999	0.755956	-0.398482	0.715675	0.304675	0.938313	0.352194	0.861893	-0.0151631	0.388308	0.651863	0.952622	0.527708	0.461998	0.420764	0.122806		0.712886	0.717504	0.900676	-0.0423782	0.902525	0.65156	0.956649	0.895733	0.847969	0.430418	0.996101
posteriorcingulate	0.226649	0.293746	0.352668	0.571351	-0.0856327	0.398098	0.683344	0.740665	0.156123	0.989312	-0.336267	0.687639	0.653125	0.317759	0.553428	0.60671	0.791438	0.881973	0.798284	0.891698	0.839992	-0.00703362	0.712886		0.581374	0.88283	0.643931	0.940721	0.768847	0.852019	0.797719	0.518458	0.939413	0.750451
precentral	0.906789	0.72754	0.863929	-0.0966576	-0.6073	0.229231	0.964874	0.97644	0.23765	0.481575	0.50755	0.438235	-0.200172	0.769011	0.478545	0.871772	0.926623	0.777121	0.851814	0.150199	0.709214	-0.60315	0.717504	0.581374		0.496847	-0.122287	0.637782	0.939667	0.821788	0.928859	0.951679	0.421439	0.766543
precuneus	0.276245	-0.0676685	0.0750026	0.810249	-0.401192	-0.078962	0.488137	0.623037	-0.321509	0.917768	-0.13853	0.946099	0.711049	0.556592	0.104457	0.300196	0.587718	0.932284	0.522294	0.792299	0.515631	0.32616	0.900676	0.88283	0.496847		0.364345	0.978532	0.57014	0.901902	0.782868	0.584295	0.688553	0.899104
rostralanteriorcingulate	-0.529228	0.0793057	-0.0509687	0.39945	0.696738	0.681132	0.113548	0.0844566	0.438257	0.665923	-0.916739	0.0797569	0.737581	-0.51931	0.612487	0.220041	0.257379	0.212126	0.393065	0.854408	0.591903	0.132798	-0.0423782	0.643931	-0.122287	0.364345		0.389863	0.220229	0.148623	0.0761506	-0.294256	0.839903	-0.00511425
rostralmiddlefrontal	0.384681	0.139003	0.27205	0.6801	-0.388729	0.0804032	0.651767	0.759866	-0.14398	0.946522	-0.0998727	0.884192	0.616763	0.577419	0.282634	0.490096	0.7407	0.975317	0.686216	0.785535	0.67005	0.127859	0.902525	0.940721	0.637782	0.978532	0.389863		0.7251	0.954023	0.875795	0.674376	0.76841	0.91835
superiorfrontal	0.709297	0.777327	0.857841	-0.00911311	-0.332154	0.492898	0.992056	0.983264	0.428863	0.672569	0.187735	0.408459	0.018018	0.551932	0.70867	0.950196	0.999207	0.804708	0.977979	0.413318	0.906722	-0.590261	0.65156	0.768847	0.939667	0.57014	0.220229	0.7251		0.828931	0.919984	0.820077	0.692445	0.715597
superiorparietal	0.643624	0.300381	0.467726	0.4869	-0.591112	0.0296092	0.789683	0.887813	-0.121115	0.826901	0.186135	0.848489	0.356577	0.767066	0.27636	0.613386	0.833109	0.996627	0.747475	0.575274	0.66661	-0.073855	0.956649	0.852019	0.821788	0.901902	0.148623	0.954023	0.828931		0.973614	0.864655	0.635792	0.977659
superiortemporal	0.764325	0.497262	0.654166	0.275361	-0.598933	0.139793	0.9025	0.967227	0.0411843	0.740661	0.297626	0.714742	0.162775	0.782901	0.395977	0.757526	0.91838	0.954877	0.838432	0.450985	0.734991	-0.296492	0.895733	0.797719	0.928859	0.782868	0.0761506	0.875795	0.919984	0.973614		0.928837	0.602872	0.930864
supramarginal	0.940579	0.496218	0.687475	0.0663137	-0.811974	-0.0747387	0.846314	0.908936	-0.0700893	0.448244	0.630136	0.614613	-0.153162	0.92694	0.194534	0.680164	0.804122	0.82076	0.6827	0.098008	0.509576	-0.386314	0.847969	0.518458	0.951679	0.584295	-0.294256	0.674376	0.820077	0.864655	0.928837		0.271307	0.872089
temporalpole	0.00460656	0.375703	0.35093	0.424627	0.246351	0.655661	0.601055	0.604276	0.416742	0.919525	-0.563178	0.416589	0.644337	-0.0014018	0.738804	0.617591	0.720569	0.674058	0.789816	0.90968	0.891543	-0.10122	0.430418	0.939413	0.421439	0.688553	0.839903	0.76841	0.692445	0.635792	0.602872	0.271307		0.482839
transversetemporal	0.662718	0.150056	0.348804	0.542992	-0.71966	-0.180841	0.683623	0.808884	-0.316095	0.742489	0.293742	0.913136	0.33433	0.852893	0.0708844	0.466851	0.71614	0.971835	0.600361	0.480993	0.495495	0.0488143	0.996101	0.750451	0.766543	0.899104	-0.00511425	0.91835	0.715597	0.977659	0.930864	0.872089	0.482839
